# Dual site proteomic analyses reveal potential drug targets for cardiovascular disease

**DOI:** 10.1101/2024.07.27.24311104

**Authors:** Christopher Aldous Oldnall, Julian Ng-Kee-Kwong, Jimi Wills, Anne Richmond, Tim Regan, Sara Clohisey Hendry, Archie Campbell, J. Kenneth Baillie, Alex von Kriegsheim, Chris Haley, Ava Khamseh, Sjoerd Viktor Beentjes, Andrew D. Bretherick

## Abstract

**Background:** While genome-wide association studies (GWAS) hold great promise for unravelling disease pathophysiology, the translation of disease-associated genetic loci into clinically actionable information remains a challenge. Mendelian randomisation (MR), using expressed proteins as exposures and disease as an outcome, stands as a powerful analytical approach for leveraging GWAS data to identify potential drug-targets—at scale—in a data-driven manner. Cardiovascular disease (CVD) is a major health burden worldwide, and therefore is an important outcome for which to establish and prioritise potential therapeutic targets.

**Methods:** In this study, we utilised generalised summary-data-based MR (GSMR) with novel mass-spectrometry-based isoform-specific protein groups measured from peripheral-blood mononuclear cells (PBMCs) obtained from Generation Scotland and antibody-based plasma protein measures from UK Biobank as exposures, and two CVD and three CVD-related risk-factors from UK Biobank as outcomes. To ensure transparent reporting of our MR findings we adhere to the STROBE-MR guidelines. Further, we used colocalisation to assess support for a shared causal variant between the proteins and the disease outcomes providing further evidence supporting a causal link.

**Results:** We evaluate expression of 5,114 isoform-specific protein groups in PBMCs from 736 individuals. GSMR analysis, using this data, found five putative causal proteins across three of the CVD/CVD-related risk-factors with support for all five by colocalisation analysis. Within the plasma GSMR analysis, 92 putative causal proteins were identified, with 59 supported by colocalisation. In addition, we go on to examine enrichment amongst the results and find enrichment of pathways which relate to cholesterol metabolism. COMT was the only protein identified as significant by GSMR in both sets of data, demonstrating a consistent direction of effect in both Type II Diabetes and Essential Hypertension.

**Discussion:** This study identifies a number of proteins and pathways that may be involved in CVD pathogenesis. It also demonstrates the importance of the location of protein measurement and the methods by which it is quantified. Our research contributes to ongoing efforts to bridge the gap between genotype and phenotype.

**Author Summary:** Cardiovascular disease (CVD) is one of the leading causes of illness and death worldwide. While genetics plays a significant role in disease mechanisms, connecting genome-wide association study findings to specific proteins that could serve as drug targets remains a challenge. Peripheral blood mononuclear cells (PBMCs) are a group of immune cells that includes T-cells, B-cells, monocytes, and natural killer cells. Such cell-types are intricately linked to many inflammatory processes, of which atherosclerosis is one. In this study, we analysed the effect of protein levels in both plasma, as measured by an affinity-based assay, and PBMCs, as measured by mass-spectrometry, on CVD and its risk-factors in large population cohorts. We used a technique called Mendelian randomisation, which mimics a randomised trial by using naturally inherited genetic differences, to test whether certain proteins influence disease risk. Our study identified several promising protein targets, including some that were only identified in plasma, or in PBMCs. This highlights the importance of the tissue- or cell-type in which proteins are measured, as well as the importance of considering the measurement technique used, and genetic variant selection when interpreting the results of Mendelian Randomisation studies. These findings provide a shortlist of proteins for future research and potential therapeutic development, moving us a step closer to translating genetic insights into effective treatments for CVD.
