## Supplementary Table 4 for "Dual site proteomic analyses reveal potential drug targets for cardiovascular disease"

Trait	Source	TermID	Description	ObservedGeneCount	BackgroundGeneCount	Strength	Signal	FDR	IdentifiedProteins
Angina	GO Component	GO:0072562	Blood microparticle	4	51	1.28	0.65	0.0369	APOE,FN1,C1S,C1R
Angina	KEGG	hsa04979	Cholesterol metabolism	3	21	1.54	0.75	0.0309	APOE,PCSK9,LPA
Angina	Monarch	EFO:0007804	LDL cholesterol change measurement	4	5	2.28	2.15	0.0001	APOE,CELSR2,PCSK9,LPA
Angina	Monarch	EFO:0005271	Sleep duration	5	37	1.51	1.34	0.0008	APOE,CELSR2,PCSK9,LPA,LMOD1
Angina	Monarch	EFO:0009931	Agents acting on the renin-angiotensin system use measurement	4	16	1.78	1.42	0.0013	APOE,CELSR2,LPA,FES
Angina	Monarch	EFO:0009932	HMG CoA reductase inhibitor use measurement	4	17	1.75	1.41	0.0013	APOE,CELSR2,PCSK9,LPA
Angina	Monarch	EFO:0004615	Apolipoprotein B measurement	5	56	1.33	1.07	0.0022	APOE,CELSR2,PCSK9,LPA,FN1
Angina	Monarch	EFO:0004870	Sleep measurement	6	121	1.08	0.85	0.0026	APOE,CELSR2,PCSK9,LPA,FES,LMOD1
Angina	Monarch	EFO:0009925	Antithrombotic agent use measurement	3	5	2.16	1.4	0.0026	APOE,CELSR2,LPA
Angina	Monarch	EFO:0004574	Total cholesterol measurement	5	78	1.19	0.85	0.006	APOE,CELSR2,PCSK9,LPA,FN1
Angina	Monarch	EFO:0004746	Lipoprotein-associated phospholipase A(2) measurement	3	9	1.9	1.17	0.006	APOE,CELSR2,LPA
Angina	Monarch	EFO:0007010	Drug use measurement	5	77	1.19	0.86	0.006	APOE,CELSR2,PCSK9,LPA,FES
Angina	Monarch	EFO:0004611	Low density lipoprotein cholesterol measurement	5	90	1.13	0.77	0.009	APOE,CELSR2,PCSK9,LPA,FN1
Angina	Monarch	EFO:0009929	Beta blocking agent use measurement	3	11	1.82	1.06	0.009	CELSR2,LPA,FES
Angina	Monarch	HP:0004299	Hernia of the abdominal wall	4	42	1.36	0.9	0.0093	APOE,LMOD1,C1S,C1R
Angina	Monarch	HP:0010866	Abdominal wall defect	4	43	1.35	0.89	0.0094	APOE,LMOD1,C1S,C1R
Angina	Monarch	EFO:0010576	Liver fibrosis measurement	3	14	1.71	0.98	0.0122	APOE,CELSR2,PCSK9
Angina	Monarch	EFO:0003940	Physical activity	3	17	1.63	0.89	0.017	CELSR2,PCSK9,LPA
Angina	Monarch	HP:0000691	Microdontia	3	18	1.6	0.87	0.0187	APOE,C1S,C1R
Angina	Monarch	EFO:0007012	NSAID use measurement	2	2	2.38	0.9	0.025	APOE,LPA
Angina	Monarch	EFO:0007013	Aspirin use measurement	2	2	2.38	0.9	0.025	APOE,LPA
Angina	Monarch	EFO:0004631	Vitamin D measurement	3	24	1.48	0.72	0.035	APOE,CELSR2,PCSK9
Angina	Monarch	EFO:0005664	Blood metabolite measurement	3	25	1.46	0.71	0.0362	APOE,PCSK9,LPA
Angina	Monarch	EFO:0008432	Lipoprotein-associated phospholipase A(2) change measurement	2	3	2.2	0.8	0.0362	APOE,CELSR2
Angina	Monarch	HP:0001537	Umbilical hernia	3	25	1.46	0.71	0.0362	APOE,LMOD1,C1S
Angina	Monarch	HP:0001551	Abnormal umbilicus morphology	3	26	1.44	0.7	0.0362	APOE,LMOD1,C1S
Angina	Monarch	HP:0006308	Atrophy of alveolar ridges	2	3	2.2	0.8	0.0362	C1S,C1R
Angina	Monarch	HP:0000079	Abnormality of the urinary system	6	251	0.76	0.44	0.0387	APOE,PCSK9,LPA,FN1,LMOD1,C1R
Angina	Monarch	EFO:0004614	Apolipoprotein A 1 measurement	4	85	1.05	0.56	0.0415	APOE,CELSR2,PCSK9,LPA
Angina	Monarch	EFO:0008395	Response to darapladib	2	5	1.98	0.76	0.0415	APOE,CELSR2
Angina	Monarch	EFO:0009762	Healthspan	2	4	2.08	0.77	0.0415	APOE,LPA
Angina	Monarch	HP:0000077	Abnormality of the kidney	5	160	0.88	0.49	0.0415	APOE,PCSK9,FN1,LMOD1,C1R
Angina	Monarch	HP:0000799	Renal steatosis	2	4	2.08	0.77	0.0415	APOE,PCSK9
Angina	Monarch	HP:0001084	Corneal arcus	2	4	2.08	0.77	0.0415	APOE,PCSK9
Angina	Monarch	HP:0001114	Xanthelasma	2	4	2.08	0.77	0.0415	APOE,PCSK9
Angina	Monarch	HP:0001966	Abnormal glomerular mesangium morphology	2	4	2.08	0.77	0.0415	APOE,FN1
Angina	Monarch	HP:0005181	Premature coronary artery atherosclerosis	2	5	1.98	0.76	0.0415	APOE,PCSK9
Angina	Monarch	HP:0006349	Agenesis of permanent teeth	2	4	2.08	0.77	0.0415	C1S,C1R
Angina	Monarch	HP:0010874	Tendon xanthomatosis	2	4	2.08	0.77	0.0415	APOE,PCSK9
Angina	Monarch	HP:0010935	Abnormality of the upper urinary tract	5	164	0.87	0.48	0.0415	APOE,PCSK9,FN1,LMOD1,C1R
Angina	Monarch	HP:0012397	Aortic atherosclerotic lesion	2	4	2.08	0.77	0.0415	APOE,PCSK9
Angina	Monarch	HP:0000093	Proteinuria	3	34	1.33	0.65	0.0417	APOE,LPA,FN1
Angina	Monarch	EFO:0004329	Alcohol drinking	3	36	1.3	0.62	0.0472	CELSR2,PCSK9,FES
Angina	Monarch	HP:0100820	Glomerulopathy	2	6	1.9	0.72	0.0472	APOE,FN1
Angina	Monarch	HP:0000953	Hyperpigmentation of the skin	3	37	1.29	0.61	0.0496	APOE,C1S,C1R
Angina	COMPARTMENTS	GOCC:0034362	Low-density lipoprotein particle	3	13	1.74	0.83	0.026	APOE,PCSK9,LPA
Angina	COMPARTMENTS	GOCC:0072562	Blood microparticle	4	51	1.28	0.71	0.026	APOE,FN1,C1S,C1R
Angina	COMPARTMENTS	GOCC:0005602	Complement component C1 complex	2	3	2.2	0.74	0.0476	C1S,C1R
Angina	COMPARTMENTS	GOCC:0062136	Low-density lipoprotein receptor complex	2	5	1.98	0.73	0.0476	APOE,PCSK9
Angina	COMPARTMENTS	GOCC:0062167	Complement component C1q complex	2	6	1.9	0.72	0.0476	C1S,C1R
Angina	UniProt Keywords	KW-0720	Serine protease	4	60	1.2	0.62	0.04	PCSK9,LPA,C1S,C1R
High Cholesterol	STRING clusters	CL:18956	Lipoprotein particle, and Assembly of active LPL and LIPC lipase complexes	5	25	1.43	0.99	0.0028	APOE,PCSK9,LPA,ANGPTL3,LPL
High Cholesterol	STRING clusters	CL:18723	Mixed, incl. Complement and coagulation cascades, and Protein-lipid complex	7	121	0.89	0.54	0.0172	APOE,TIMD4,PCSK9,LPA,GAS6,ANGPTL3,LPL
High Cholesterol	KEGG	hsa04979	Cholesterol metabolism	5	21	1.5	1.36	0.00023	APOE,PCSK9,LPA,ANGPTL3,LPL
High Cholesterol	Reactome	HSA-174824	Plasma lipoprotein assembly, remodeling, and clearance	5	26	1.41	0.97	0.0029	APOE,PCSK9,LPA,ANGPTL3,LPL
High Cholesterol	Reactome	HSA-8963899	Plasma lipoprotein remodeling	4	15	1.55	0.92	0.006	APOE,LPA,ANGPTL3,LPL
High Cholesterol	WikiPathways	WP5304	Cholesterol metabolism	5	25	1.43	1.12	0.001	APOE,PCSK9,LPA,ANGPTL3,LPL
High Cholesterol	WikiPathways	WP4522	Metabolic pathway of LDL, HDL and TG, including diseases	3	10	1.6	0.67	0.03	APOE,PCSK9,LPL
High Cholesterol	Monarch	EFO:0004615	Apolipoprotein B measurement	11	56	1.42	2.37	4.63e-10	APOE,NCAN,BCAM,CELSR2,TIMD4,PCSK9,LPA,GAS6,CEACAM19,ABO,LPL
High Cholesterol	Monarch	EFO:0004611	Low density lipoprotein cholesterol measurement	11	90	1.21	1.69	2.61e-08	APOE,NCAN,BCAM,CELSR2,TIMD4,PCSK9,LPA,GAS6,CEACAM19,ABO,LPL
High Cholesterol	Monarch	EFO:0004574	Total cholesterol measurement	10	78	1.23	1.64	1.5e-07	APOE,NCAN,BCAM,CELSR2,TIMD4,PCSK9,LPA,GAS6,CEACAM19,ABO
High Cholesterol	Monarch	EFO:0009932	HMG CoA reductase inhibitor use measurement	6	17	1.67	1.92	8.48e-06	APOE,CELSR2,PCSK9,LPA,ABO,LPL
High Cholesterol	Monarch	EFO:0005278	Cardiovascular disease biomarker measurement	13	358	0.69	0.63	8.15e-05	IL1RL1,APOE,NCAN,BCAM,CELSR2,TIMD4,CRIM1,PCSK9,LPA,GAS6,CEACAM19,ABO,LPL
High Cholesterol	Monarch	EFO:0003940	Physical activity	5	17	1.59	1.45	0.00018	CELSR2,PCSK9,LPA,ABO,LPL
High Cholesterol	Monarch	EFO:0005271	Sleep duration	6	37	1.34	1.25	0.00018	APOE,CELSR2,PCSK9,LPA,ABO,LPL
High Cholesterol	Monarch	EFO:0007804	LDL cholesterol change measurement	4	5	2.03	1.65	0.00018	APOE,CELSR2,PCSK9,LPA
High Cholesterol	Monarch	EFO:0009925	Antithrombotic agent use measurement	4	5	2.03	1.65	0.00018	APOE,CELSR2,LPA,ABO
High Cholesterol	Monarch	EFO:0004458	C-reactive protein measurement	7	66	1.15	1.08	0.00019	APOE,NCAN,BCAM,CELSR2,LPA,CEACAM19,ABO
High Cholesterol	Monarch	EFO:0004530	Triglyceride measurement	8	117	0.96	0.83	0.00048	APOE,NCAN,BCAM,TIMD4,LPA,GAS6,ABO,LPL
High Cholesterol	Monarch	EFO:0004746	Lipoprotein-associated phospholipase A(2) measurement	4	9	1.77	1.37	0.00057	APOE,CELSR2,LPA,LPL
High Cholesterol	Monarch	EFO:0004614	Apolipoprotein A 1 measurement	7	85	1.04	0.88	0.00074	APOE,BCAM,CELSR2,PCSK9,LPA,ABO,LPL
High Cholesterol	Monarch	HP:0031886	Abnormal LDL cholesterol concentration	4	10	1.73	1.31	0.00074	APOE,PCSK9,ANGPTL3,LPL
High Cholesterol	Monarch	EFO:0010576	Liver fibrosis measurement	4	14	1.58	1.11	0.0018	APOE,CELSR2,PCSK9,ABO
High Cholesterol	Monarch	HP:0001114	Xanthelasma	3	4	2.0	1.13	0.0031	APOE,PCSK9,LPL
High Cholesterol	Monarch	EFO:0004872	Inflammatory biomarker measurement	9	227	0.72	0.54	0.0036	APOE,NCAN,BCAM,CELSR2,PCSK9,LPA,CEACAM19,ABO,LPL
High Cholesterol	Monarch	EFO:0004870	Sleep measurement	7	121	0.89	0.65	0.0041	APOE,CELSR2,CRIM1,PCSK9,LPA,ABO,LPL
High Cholesterol	Monarch	EFO:0006845	Liver disease biomarker	5	44	1.18	0.82	0.0041	APOE,BCAM,CELSR2,PCSK9,ABO
High Cholesterol	Monarch	EFO:0004631	Vitamin D measurement	4	24	1.35	0.82	0.0076	APOE,CELSR2,PCSK9,ABO
High Cholesterol	Monarch	HP:0003141	Increased LDL cholesterol concentration	3	9	1.65	0.81	0.0132	APOE,PCSK9,LPL
High Cholesterol	Monarch	HP:0003124	Hypercholesterolemia	3	10	1.6	0.77	0.016	APOE,PCSK9,LPL
High Cholesterol	Monarch	EFO:0006925	Lipoprotein A measurement	3	11	1.56	0.74	0.019	APOE,BCAM,LPA
High Cholesterol	Monarch	EFO:0004329	Alcohol drinking	4	36	1.17	0.6	0.0256	CELSR2,PCSK9,GAS6,LPL
High Cholesterol	Monarch	EFO:0004612	High density lipoprotein cholesterol measurement	6	121	0.82	0.46	0.0302	APOE,BCAM,CELSR2,LPA,ABO,LPL
High Cholesterol	Monarch	EFO:0004526	Mean corpuscular volume	6	126	0.8	0.44	0.0351	APOE,CELSR2,TIMD4,GAS6,ABO,LPL
High Cholesterol	Monarch	EFO:0007012	NSAID use measurement	2	2	2.13	0.64	0.0421	APOE,LPA
High Cholesterol	Monarch	EFO:0007013	Aspirin use measurement	2	2	2.13	0.64	0.0421	APOE,LPA
High Cholesterol	Monarch	EFO:0007878	Alcohol consumption measurement	4	43	1.09	0.52	0.0421	CELSR2,PCSK9,GAS6,LPL
High Cholesterol	Monarch	EFO:0009931	Agents acting on the renin-angiotensin system use measurement	3	16	1.4	0.58	0.0421	APOE,CELSR2,LPA
High Cholesterol	Monarch	EFO:0000719	Temporal measurement	7	195	0.68	0.38	0.0448	IL1RL1,APOE,CRIM1,LPA,GAS6,TNF,LPL
High Cholesterol	DISEASES	DOID:3146	Lipid metabolism disorder	4	14	1.58	0.86	0.0095	APOE,PCSK9,ANGPTL3,LPL
High Cholesterol	DISEASES	DOID:3393	Coronary artery disease	4	19	1.45	0.77	0.0134	APOE,PCSK9,LPA,TNF
High Cholesterol	DISEASES	DOID:1168	Familial hyperlipidemia	3	7	1.76	0.75	0.0206	APOE,PCSK9,LPL
High Cholesterol	COMPARTMENTS	GOCC:0034358	Plasma lipoprotein particle	4	25	1.33	0.57	0.0421	APOE,PCSK9,LPA,LPL
High Cholesterol	COMPARTMENTS	GOCC:0034362	Low-density lipoprotein particle	3	13	1.49	0.59	0.0423	APOE,PCSK9,LPA
High Cholesterol	UniProt Keywords	KW-0325	Glycoprotein	17	1170	0.29	0.25	0.0238	IL1RL1,APOE,NCAN,BCAM,CELSR2,TIMD4,CRIM1,PCSK9,LPA,GAS6,NTRK3,ANGPTL3,CEACAM19,TNF,PAEP,ABO,LPL
Essential Hypertension	Monarch	EFO:0004298	Cardiovascular measurement	26	387	0.49	0.54	0.00013	M6PR,IL1RL1,ICAM1,ENPEP,ITIH1,TNFSF12,PLG,FGF5,MSRA,LPA,FES,GAS6,TNFSF13,SH2B3,FN1,COMT,NPPB,NADK,SHBG,DPEP1,HLA-DRA,UMOD,SPINK8,AOC1,ITIH3,NUCB2
Essential Hypertension	Monarch	EFO:0005278	Cardiovascular disease biomarker measurement	24	358	0.49	0.51	0.00035	M6PR,IL1RL1,ICAM1,ENPEP,ITIH1,TNFSF12,PLG,FGF5,MSRA,LPA,FES,GAS6,TNFSF13,SH2B3,FN1,COMT,NPPB,NADK,SHBG,HLA-DRA,SPINK8,AOC1,ITIH3,NUCB2
Essential Hypertension	Monarch	EFO:0004325	Blood pressure	15	151	0.66	0.57	0.0013	ENPEP,ACE,TNFSF12,FGF5,MSRA,FES,DNER,SH2B3,FN1,COMT,CEP170,NADK,DPEP1,UMOD,NUCB2
Essential Hypertension	Monarch	EFO:0006336	Diastolic blood pressure	11	79	0.81	0.63	0.0021	ENPEP,ACE,TNFSF12,FGF5,MSRA,FES,SH2B3,FN1,CEP170,DPEP1,UMOD
Essential Hypertension	Monarch	EFO:0006335	Systolic blood pressure	13	120	0.7	0.57	0.0022	ENPEP,ACE,TNFSF12,FGF5,MSRA,FES,DNER,SH2B3,FN1,COMT,NADK,DPEP1,NUCB2
Essential Hypertension	Monarch	EFO:0009930	Calcium channel blocker use measurement	6	14	1.3	0.81	0.0022	ENPEP,ACE,FES,SH2B3,SHBG,UMOD
Essential Hypertension	Monarch	EFO:0004503	Hematological measurement	30	691	0.3	0.31	0.0107	CD22,IL1RL1,ICAM1,ITIH4,TNFSF12,PLG,FGF5,MSRA,MPI,LPA,FES,GAS6,TNFSF13,DNER,SH2B3,FN1,CEP170,TIE1,F7,NADK,SHBG,DPEP1,HLA-DRA,TGOLN2,CLMP,AOC1,ITIH3,NUCB2,NFE2,LRRC37A2
Essential Hypertension	Monarch	EFO:0005664	Blood metabolite measurement	6	25	1.05	0.51	0.0199	ACE,ANPEP,LPA,SH2B3,COMT,AOC1
Essential Hypertension	Monarch	EFO:0009931	Agents acting on the renin-angiotensin system use measurement	5	16	1.16	0.48	0.0299	ENPEP,MSRA,LPA,FES,SH2B3
Essential Hypertension	Monarch	EFO:0004302	Anthropometric measurement	25	557	0.32	0.26	0.0449	ICAM1,TNC,ITIH4,ITIH1,CDH15,TNFSF12,ANPEP,MSRA,LPA,FES,TNFSF13,DNER,SH2B3,FN1,COMT,LMOD1,NADK,SHBG,DPEP1,HLA-DRA,UMOD,HSDL2,AOC1,ITIH3,NUCB2
Essential Hypertension	SMART	SM00609	Vault protein Inter-alpha-Trypsin domain	3	3	1.66	0.45	0.0473	ITIH4,ITIH1,ITIH3
